# Improving diagnosis of non-malarial fevers in Senegal: *Borrelia* and the contribution of tick-borne bacteria

**DOI:** 10.1101/2023.08.24.23294564

**Authors:** Zoë C. Levine, Aita Sene, Winnie Mkandawire, Awa B. Deme, Tolla Ndiaye, Mouhamad Sy, Amy Gaye, Younouss Diedhiou, Amadou M. Mbaye, Ibrahima Ndiaye, Jules Gomis, Médoune Ndiop, Doudou Sene, Marietou Faye Paye, Bronwyn MacInnis, Stephen F. Schaffner, Daniel J. Park, Aida S. Badiane, Andres Colubri, Mouhamadou Ndiaye, Ngayo Sy, Pardis C. Sabeti, Daouda Ndiaye, Katherine J. Siddle

## Abstract

The worldwide decline in malaria incidence is revealing the extensive burden of non-malarial febrile illness (NMFI), which remains poorly understood and difficult to diagnose. To characterize NMFI in Senegal, we collected venous blood and clinical metadata from febrile patients and healthy controls in a low malaria burden area. Using 16S and unbiased sequencing, we detected viral, bacterial, or eukaryotic pathogens in 29% of NMFI cases. Bacteria were the most common, with relapsing fever *Borrelia* and spotted fever *Rickettsia* found in 15% and 3.7% of cases, respectively. Four viral pathogens were found in a total of 7 febrile cases (3.5%). Sequencing also detected undiagnosed *Plasmodium*, including one putative *P. ovale* infection. We developed a logistic regression model to distinguish *Borrelia* from NMFIs with similar presentation based on symptoms and vital signs. These results highlight the challenge and importance of improved diagnostics, especially for *Borrelia*, to support diagnosis and surveillance.
