## Supplementary File 1 for "Improving diagnosis of non-malarial fevers in Senegal: *Borrelia* and the contribution of tick-borne bacteria"

### Sheet: serology_table
Sample ID	Group	CRP	IP-10	TRAIL	GROUP	MIP-1alpha	IL-1beta	IL-4	IP-10_y	IL-6	IL-8	IL-10	IL-12p70	IL-13	IL-17A	TNF-alpha	MIP-1beta	IFN-alpha	MCP-1	P-Selectin	IL-1alpha	sICAM-1	E-Selectin
SHC0406	VIRAL	4247.84	120.782	20.6255	VIRAL	442.475	254.593	1300.86	1035.75	1245.42	307.91	345.635	789.772	338.703	364.336	814.056	967.118	54.4133	1009.39	385192	22.7428	121387	70280.2
SHC0411	VIRAL	1363.26	81.3185	11.8613	VIRAL	736.826	267.596	1305.98	1025.42	1300.22	292.395	193.718	811.447	359.17	392.058	860.004	613.293	92.0772	390.073	354598	27.9577	104866	53211
SHC0455	VIRAL	3736.45	86.6085	10.0684	VIRAL	441.744	287.009	1467.08	904.26	1457.15	325.275	202.23	868.286	379.298	422.293	899.39	547.574	67.5029	452.363	447938	27.7995	85291.3	55216
SHC0459	VIRAL	13392.9	103.617	10.0787	VIRAL	564.469	295.301	1434.36	1067.97	1425.29	325.244	220.041	907.708	342.676	420.974	897.506	618.332	111.139	393.719	395345	32.0849	122346	66103.7
SHC0506	VIRAL	4224.54	77.6253	5.13684	VIRAL	454.645	453.848	1610.31	990.456	1764.44	449.79	299.237	1194.26	435.203	518.822	978.356	763.85	122.797	703.481	328235	53.6928	99152.6	71014.7
SHC0518	VIRAL	3115.21	57.1806	40.1006	VIRAL	375.881	285.863	1294.96	883.831	1422.04	320.338	270.283	832.025	355.748	393.531	810.407	648.775	176.786	796.09	301099	48.0653	75097.1	64021
SHC0520	VIRAL	1776.64	55.0747	8.57966	VIRAL	419.912	431.541	1645.36	888.776	1719.35	421.361	259.055	1147.3	453.583	491.595	974.751	586.519	80.4026	496.836	322505	47.9606	61535.1	57597.6
SHC0522	VIRAL	10592.4	121.52	7.65871	VIRAL	454.908	366.44	1467.08	1083.34	1747.86	400.633	222.031	1010.51	391.128	474.004	967.867	607.854	64.2647	387.475	533192	40.4477	110182	73310.2
SHC0531	VIRAL	3798.26	202.35	24.8429	VIRAL	477.729	343.78	1471.47	1266.79	1550.88	420.15	334.263	1002.23	407.321	448.517	913.754	821.21	158.26	1509.08	291502	41.4606	132240	79706.5
SHC0543	VIRAL	1464.18	43.1767	7.65871	VIRAL	421.281	365.353	1491.04	840.029	1517.22	391.684	275.829	1010.51	403.937	444.358	908.747	615.864	95.7353	616.719	312937	36.0033	84497.2	47525
SHC0001	BACTERIAL	4266.63	72.5253	5.77881	BACTERIAL	433.155	250.334	1231.82	819.837	1828.93	486.269	565.209	783.839	347.816	361.981	798.002	1028.03	41.7916	385.881	440063	18.3103	109642	84848.9
SHC0038	BACTERIAL	13662	31.074	8.27276	BACTERIAL	441.197	259.977	1138.7	605.369	1925.09	455.01	1004.61	799.373	318.964	379.895	831.738	848.321	46.0766	262.695	494972	21.3918	165933	89828.7
SHC0079	BACTERIAL	4359.09	24.542	2.10174	BACTERIAL	483.701	295.301	1294.15	691.822	1524.75	367.287	367.749	897.539	368.838	424.649	893.193	1077.89	44.8299	314.782	363775	25.6024	171190	86168.6
SHC0081	BACTERIAL	7865.19	7.69486	4.81617	BACTERIAL	436.624	419.005	1382.1	517.161	1596.35	419.138	337.294	997.74	368.871	479.128	931.354	857.065	60.5616	336.305	321487	35.63	109894	64008.2
SHC0083	BACTERIAL	6047.34	10.4363	7.96849	BACTERIAL	443.314	334.198	1460.15	541.79	1532.01	349.572	395.964	883.361	412.746	436.033	940.72	647.163	59.9428	292.712	483582	27.7995	158677	86424.3
SHC0204	BACTERIAL	6560.26	24.1388	2.10174	BACTERIAL	455.702	352.691	1321.55	755.661	1660.26	400.679	437.292	998.172	392.243	455.362	909.743	843.343	55.1199	304.383	392101	31.3246	99909.8	88485.3
SHC0238	BACTERIAL	6474.96	29.0474	38.2907	BACTERIAL	488.425	339.522	1429.43	668.389	1708.26	374.311	425.231	979.695	372.888	443.314	940.621	872.474	56.612	299.357	556179	30.1047	113698	74346
SHC0410	BACTERIAL	3136.71	11.1736	14.1807	BACTERIAL	459.196	404.264	1512.53	532.048	1685.52	400.679	674.015	1099.19	434.43	487.706	990.119	808.291	66.0921	340.285	386162	42.1102	142114	73936.2
SHC0542	BACTERIAL	22249.5	24.5824	2.80668	BACTERIAL	670.279	354.732	1437.76	635.331	2729.75	546.22	941.843	989.781	387.697	455.802	949.129	1073.01	60.1443	388.971	560112	33.7691	138385	79665.5
SHC0051	MALARIA		30.5501	4.1598	MALARIA	501.191	296.919	1223.49	751.761	1397.16	294.735	210.999	881.558	329.4	427.007	791.085	425.249	47.8648	275.248	200360	24.0891	80395.1	94760.1
SHC0248	MALARIA	8156.12	154.605	16.4521	MALARIA	533.347	268.871	1419.16	1070.15	1623.76	422.855	999.166	863.022	358.854	387.412	891.136	1355.19	50.3652	705.038	309278	33.548	178345	97381.3
SHC0291	MALARIA	5657.96	119.75	4.1598	MALARIA	435.154	298.32	1365.1	1154.03	1386.87	336.352	328.979	894.075	352.586	411.949	884.691	640.028	49.2749	370.576	383484	28.4944	203939	96267.3
SHC0293	MALARIA	7766.03	230.634	8.57966	MALARIA	680.133	336.776	1740.32	1260.38	3232.29	564.288	1833.91	977.012	410.839	445.336	988.222	1783.82	70.0258	2583.1	451429	35.0158	179787	108727
SHC0402	MALARIA		257.318	24.1689	MALARIA	837.866	268.871	1429.18	1305.72	3130.19	1040.17	1555.93	816.114	346.009	391.76	994.964	2225.73	51.6885	2452.97	353383	47.8475	195961	99581.8
SHC0432	MALARIA	4630	189.235	20.0784	MALARIA	490.856	240.687	1314.58	1232.15	1143.76	382.135	412.725	757.256	347.598	381.29	866.004	707.016	46.0578	327.935	284214	28.2402	167863	111319
SHC0451	MALARIA	5741.51	114.95	11.6818	MALARIA	490.904	270.214	1453.4	999.245	2000.25	423.588	956.73	839.999	351.094	394.365	850.909	1146.8	48.0524	754.417	330968	27.6448	131160	76187.1
SHC0465	MALARIA	6674.21	36.4411	8.58245	MALARIA	523.11	478.232	1457.99	933.353	1683.7	440.65	320.796	1031.95	436.797	534.271	1015.47	890.826	71.4632	400.406	373621	51.2473	118913	79947.3
SHC0492	MALARIA	3302.55	20.1145	9.48546	MALARIA	459.508	507.824	1555.61	645.511	1833.96	530.06	282.143	1290.35	460.184	546.387	1030.33	647.607	77.2193	336.828	367603	53.7089	95771.9	74643.3
SHC0532	MALARIA		113.134	32.1197	MALARIA	477.501	351.535	1294.44	951.684	1605.42	292.812	331.203	1022.84	361.809	457.637	901.641	748.331	53.678	348.959	452487	50.0668	194301	91584.8
SHC0536	MALARIA	9772.81	415.978	40.8702	MALARIA	640.153	252.597	1358.49	1652.57	2162.72	467.649	1039.91	794.805	342.676	390.106	869.403	2100.3	51.153	849.987	233658	40.9282	535116	109942
SHT0131	HEALTHY	296.445	8.2125	7.96849	HEALTHY	415.431	324.866	1443.88	453.606	1444.38	376.777	186.35	951.142	365.125	428.129	913.557	465.854	49.4164	304.025	710294	27.3182	100501	75682.1
SHT0141	HEALTHY	902.405	9.76768	10.5278	HEALTHY	1034.72	267.01	1164.58	444.629	1212.95	360.788	141.883	713.806	314.94	380.248	795.065	651.526	38.3751	268.52	620477	21.9389	136875	81170.3
SHT0158	HEALTHY	571.58	3.93923	7.33342	HEALTHY	441.613	462.074	1525.46	410.06	1775.03	474.038	247.179	1190.96	440.408	516.075	965.948	554.634	72.7483	359.85	431509	46.3283	61345.6	66929.1
SHT0354	HEALTHY	178.599	7.2901	6.72224	HEALTHY	505.449	460.941	1525.17	441.969	1722.39	429.975	242.35	1177.74	446.462	516.714	1041.54	548.952	73.613	391.116	480335	47.1763	151338	63295.9
SHT0366	HEALTHY	345.352	7.11259	7.35181	HEALTHY	866.905	424.32	1537.17	429.611	1651.96	392.108	233.807	1143.75	445.999	494.874	1015.98	699.827	64.3499	336.906	476632	43.2788	88221	66487.1
SHT0510	HEALTHY	6163.88	7.82844	2.80668	HEALTHY	768.853	385.638	1471.18	458.978	1601.99	334.818	209.462	1032.35	389.317	465.625	877.213	607.32	60.5657	313.141	535838	34.1854	71758	68948
SHT0517	HEALTHY	3091.67	29.0471	6.41605	HEALTHY	446.706	272.527	1231.82	632.937	1309.88	348.139	152.449	821.821	329.251	428.626	920.579	562.781	47.1443	275.159	439134	18.357	210062	77308.2
SHT0521	HEALTHY	2142.23	7.29805	2.80668	HEALTHY	426.474	341.364	1438.3	458.68	1439.46	327.413	183.797	953.801	415.298	452.26	957.498	420.727	56.0362	289.044	426879	28.7601	130761	60860.1
SHT0545	HEALTHY	1506.51	3.25415	1.36617	HEALTHY	394.596	336.1	1346.98	384.509	1490.72	320.29	190.358	962.943	367.488	435.436	875.042	374.537	52.1963	285.506	316018	28.5042	83273.1	63409.2
SHT0658	HEALTHY	1646.9	5.96551	5.7829	HEALTHY	421.371	347.987	1434.24	428.83	1490.72	321.941	194.814	979.695	338.173	449.829	933.274	475.238	50.9055	298.723	486064	28.0132	135289	80568.4
